# Perinatal risk factors, DNA methylation and the development of ADHD symptoms: a high-dimensional mediation analysis

**DOI:** 10.64898/2026.08.10.26360078

**Authors:** Alexander Neumann, Matthew Suderman, Janine F Felix, Charlotte Cecil

## Abstract

**Background:** Attention-deficit/hyperactivity disorder (ADHD) is associated with perinatal and genetic risk factors, including prenatal maternal smoking, pre-pregnancy BMI, gestational age, birth weight, and common genetic variants. These risk factors, as well as ADHD symptoms themselves, have previously been linked to cord blood DNA methylation (DNAm). We tested the hypothesis that cord blood DNAm mediates the effects of these risk factors on ADHD symptoms.

**Methods:** Participants were drawn from two large European population-based cohorts: the Generation R Study and Avon Longitudinal Study of Parents and Children (n=3087). Cord blood DNAm was assessed using Illumina 450k and EPIC v1 arrays. ADHD symptoms were repeatedly measured with parent-based questionnaires between the ages 6 and 10 years. A high-dimensional mediational model based on DNAm principal components mediation analysis (PCMA) estimated the global mediation effect of all tested DNAm sites. Mediation via single principal components and individual DNAm sites was also evaluated using structural equation modeling and Divide-Aggregate Composite-null Test (DACT).

**Results:** DNAm globally mediated the relationships of maternal smoking, low birth weight, and an ADHD polygenic score (PGS) with ADHD symptoms. Specifically, DNAm explained 62% of the total effect for maternal smoking, 56% for birth weight, and 35% for the ADHD-PGS. No association with individual principal components or single DNAm sites survived multiple testing correction. Evidence for mediation was absent for pre-pregnancy BMI and inconsistent for gestational age.

**Conclusions:** In this first epigenome-wide mediation study of ADHD, we demonstrate a role of DNAm at birth in mediating the association of maternal smoking, birth weight and ADHD-related genetic variants with ADHD symptoms. However, lack of individual site-specific findings and the observational design limit causal biological interpretations. We therefore encourage further research of epigenetic pathways for these three risk factors.
