## Supplementary material for "Perinatal risk factors, DNA methylation and the development of ADHD symptoms: a high-dimensional mediation analysis": Table S1-S6

### Sheet: Table S1 Smoking stopped
Table S1: Total effect of continued and stopped smoking
	Mega-Analysis (n=3087)
		95% CI
	β	Lower	Upper	p
Continued Smoking	0.14582	0.037671	0.253968	0.008242
Stopped Smoking	0.157589	0.017475	0.297703	0.027508
β Change in ADHD in SD when mother continued during smoking or stopped when pregnancy was know/first trimester vs no smoking during pregnancy. Adjusted for child age at assessment, sex, maternal education, maternal age, national origin, cell proportions, and cohort

### Sheet: Table S2 Global mediation
Table 3: Global indirect, direct and total effect of prenatal risk factors
		GenR-450K (n=1229)					GenR-EPIC (n=1007)					ALSPAC-450K (n=851)					Mega-Analysis (n=3087)
			95% CI					95% CI					95% CI					95% CI
Risk Factor	Effect	β	Lower	Upper	p		β	Lower	Upper	p		β	Lower	Upper	p		β	Lower	Upper	p
Maternal smoking	indirect	0.0309585	-0.00468719	0.0666042	0.0887102		0.0349896	-0.00638269	0.0763619	0.0973999		0.0331842	-0.0264327	0.092801	0.275289		0.0391249	0.0160585	0.0621914	0.000885887
	direct	0.00466116	-0.0610918	0.0704141	0.889498		0.0590326	-0.0161772	0.134242	0.123954		0.0302934	-0.0677995	0.128386	0.544991		0.0240469	-0.0192379	0.0673317	0.276216
	total	0.0356197	-0.0196881	0.0909275	0.206641		0.0940223	0.031136	0.156909	0.00342461		0.0634776	-0.0145313	0.141487	0.110606		0.0631718	0.0265305	0.0998132	0.00073284
Pre-pregnancy BMI	indirect	0.000554529	-0.0349719	0.0360809	0.975594		-0.00449281	-0.0487693	0.0397836	0.842356		-0.0485852	-0.103399	0.00622885	0.0823446		-0.00898681	-0.0319735	0.0139999	0.44352
	direct	0.0906912	0.0253611	0.156021	0.00651203		0.0621248	-0.0174315	0.141681	0.125888		0.025173	-0.0654038	0.11575	0.585952		0.0600718	0.0169306	0.103213	0.0063499
	total	0.0912457	0.0363647	0.146127	0.0011375		0.057632	-0.0085473	0.123811	0.0877785		-0.0234121	-0.0956232	0.048799	0.524712		0.051085	0.0145632	0.0876067	0.00613125
Lower gestational age	indirect	0.0217374	-0.0216713	0.0651462	0.326359		-0.0149345	-0.0683547	0.0384857	0.583733		-0.00185396	-0.0563162	0.0526083	0.946805		0.00970122	-0.0176627	0.0370651	0.487144
	direct	0.0584077	-0.0153547	0.13217	0.12067		0.0576259	-0.0320555	0.147307	0.207886		-0.00728762	-0.0960283	0.0814531	0.872127		0.0331539	-0.014057	0.0803649	0.168702
	total	0.0801452	0.0204484	0.139842	0.00854727		0.0426914	-0.0294334	0.114816	0.245696		-0.00914158	-0.0793042	0.0610211	0.798221		0.0428552	0.00436787	0.0813425	0.0290924
Lower birth weight	indirect	0.0452828	0.00661824	0.0839474	0.0217072		0.0394873	-0.00719193	0.0861666	0.0973195		0.0186357	-0.0367639	0.0740352	0.5097		0.0251271	0.000541677	0.0497125	0.0451615
	direct	0.00405059	-0.0649851	0.0730863	0.908446		0.026302	-0.0551617	0.107766	0.526858		-0.00828174	-0.0991993	0.0826358	0.858303		0.0202876	-0.024314	0.0648891	0.372653
	total	0.0493334	-0.00791633	0.106583	0.0911637		0.0657893	-0.00105757	0.132636	0.0537289		0.0103539	-0.0618385	0.0825463	0.778394		0.0454147	0.00818619	0.0826431	0.0168221
ADHD PGS	indirect	0.00537548	-0.0440072	0.0547581	0.831054		0.0651732	0.00796624	0.12238	0.0255559		0.0847267	0.0305546	0.138899	0.0021735		0.0622947	0.0348815	0.0897079	8.43295e-06
	direct	0.120287	0.0292031	0.21137	0.00964327		0.172354	0.0700219	0.274687	0.000963115		0.0894537	-0.00022629	0.179134	0.0505809		0.113848	0.0615582	0.166137	1.97817e-05
	total	0.125662	0.0490507	0.202274	0.00132489		0.237528	0.152573	0.322482	5.2219e-08		0.17418	0.102609	0.245752	2.0989e-06		0.176143	0.131597	0.220688	1.21383e-14
β Change in ADHD in SD per 1SD higher risk factor for mediated, direct or total pathway; adjusted for child age at assessment, sex, maternal education, maternal age, national origin, cell proportions, and cohort

### Sheet: Table S3 PGS adjusted mediation
Table 3: Global indirect, direct and total effect of prenatal risk factors adjusted for genetic predisposition for ADHD
		GenR-450K (n=1229)					GenR-EPIC (n=1007)					ALSPAC-450K (n=851)					Mega-Analysis (n=3087)
			95% CI					95% CI					95% CI					95% CI
Risk Factor	Effect	β	Lower	Upper	p		β	Lower	Upper	p		β	Lower	Upper	p		β	Lower	Upper	p
Maternal smoking	indirect	0.0305317	-0.00497919	0.0660426	0.0919604		0.0319983	-0.00847849	0.0724751	0.121281		0.0268306	-0.0313138	0.0849751	0.365772		0.0352903	0.0127429	0.0578377	0.0021574
	direct	0.00106842	-0.0644937	0.0666305	0.97452		0.0552047	-0.0188397	0.129249	0.14394		0.0224928	-0.0741436	0.119129	0.64825		0.0207058	-0.0220582	0.0634698	0.342625
	total	0.0316053	-0.0235622	0.0867729	0.261243		0.0871952	0.0251163	0.149274	0.00595403		0.0493236	-0.0279737	0.126621	0.210753		0.0559957	0.0196442	0.0923471	0.00254606
Pre-pregnancy BMI	indirect	-0.000609737	-0.0359876	0.0347681	0.973053		-0.00701495	-0.0502652	0.0362353	0.750564		-0.0489416	-0.102205	0.00432215	0.0717155		-0.0102724	-0.0327176	0.0121729	0.369717
	direct	0.0883792	0.0232647	0.153494	0.00780855		0.06318	-0.0150432	0.141403	0.113412		0.0208319	-0.0680821	0.109746	0.646086		0.0582269	0.0156578	0.100796	0.00734288
	total	0.0877694	0.0330493	0.14249	0.00169058		0.0561651	-0.00909511	0.121425	0.0915569		-0.0281096	-0.0994059	0.0431867	0.439236		0.0479546	0.0117691	0.08414	0.00940937
Lower gestational age	indirect	0.0224631	-0.0207521	0.0656783	0.308307		-0.0145915	-0.0668702	0.0376871	0.584347		-0.00244346	-0.0553655	0.0504786	0.927895		0.0111047	-0.0156982	0.0379076	0.416772
	direct	0.0535637	-0.019937	0.127064	0.153198		0.0535016	-0.0347131	0.141716	0.234556		-0.00490833	-0.0919821	0.0821654	0.912027		0.0295833	-0.0170082	0.0761748	0.213322
	total	0.0760268	0.0165131	0.135541	0.0123308		0.0389101	-0.0322332	0.110053	0.283407		-0.00735179	-0.076596	0.0618924	0.834974		0.040688	0.00256282	0.0788133	0.0364723
Lower birth weight	indirect	0.0456266	0.00714218	0.0841111	0.0201413		0.0418307	-0.00382559	0.087487	0.0725364		0.0187854	-0.0350246	0.0725954	0.493826		0.0255531	0.00151966	0.0495866	0.0371698
	direct	0.00151892	-0.0672473	0.0702852	0.965469		0.0214063	-0.0587236	0.101536	0.600561		-0.00358449	-0.0927909	0.0856219	0.937227		0.01952	-0.0244807	0.0635208	0.384575
	total	0.0471455	-0.00990056	0.104192	0.105187		0.063237	-0.00269569	0.12917	0.060111		0.0152009	-0.0560503	0.0864522	0.675511		0.0450732	0.00820117	0.0819452	0.0165964
β Change in ADHD in SD per 1SD higher risk factor for mediated, direct or total pathway; adjusted for ADHD PGS, child age at assessment, sex, maternal education, maternal age, national origin, cell proportions, and cohort

### Sheet: Table S4 PGS adj. ind. PCs
Table 4: Mediation Individual PCs with nominally significant mediation effects adjusted for ADHD PGS
			Risk Factor → Methylation PC						Methylation PC → ADHD						Risk Factor → Methylation PC → ADHD
				95% CI						95% CI						95% CI
Risk Factor	PC		α	Lower	Upper	p	q		β	Lower	Upper	p	q		α*β	Lower	Upper	p	q	% med.
Maternal Smoking	3		-0.408888	-0.662057	-0.155719	0.00155677	0.155677		-0.00813257	-0.0132364	-0.00302871	0.00179921	0.00545172		0.00332531	0.000394875	0.00625575	0.0261438	0.995199	0.0593851
Maternal BMI	NA		NA	NA	NA	NA	NA		NA	NA	NA	NA	NA		NA	NA	NA	NA	NA	NA
Lower Gest. Age	1		-0.55743	-1.02658	-0.0882799	0.0198873	0.0764897		0.00747537	0.00459438	0.0103564	3.84692e-07	3.00369e-06		-0.00416699	-0.00802273	-0.000311255	0.0341596	0.378876	-0.102413
Lower Gest. Age	15		0.156613	0.0407255	0.272501	0.00809581	0.0505988		0.0212671	0.00957875	0.0329554	0.00036583	0.00121943		0.0033307	0.000261896	0.0063995	0.033401	0.378876	0.0818594
Lower Gest. Age	17		-0.145334	-0.258805	-0.0318628	0.0120795	0.0601825		-0.0262391	-0.0381648	-0.0143134	1.65399e-05	8.26993e-05		0.00381343	0.000369692	0.00725717	0.0299788	0.378876	0.0937236
Lower Gest. Age	35		0.134943	0.0359762	0.233911	0.00754646	0.0505988		0.025492	0.0118067	0.0391772	0.000264247	0.00094374		0.00343998	0.000314673	0.00656528	0.030982	0.378876	0.0845452
Lower Gest. Age	39		-0.192348	-0.289083	-0.0956135	9.87761e-05	0.00164627		-0.0337778	-0.047758	-0.0197975	2.26464e-06	1.50976e-05		0.00649709	0.00226705	0.0107271	0.00260916	0.0869719	0.15968
Lower Gest. Age	45		0.228197	0.134924	0.321469	1.68753e-06	4.21882e-05		0.0447966	0.0303315	0.0592617	1.41863e-09	2.36438e-08		0.0102224	0.00489972	0.0155451	0.000167102	0.0167102	0.251239
Lower Gest. Age	46		-0.118451	-0.211013	-0.0258878	0.0121548	0.0601825		-0.0655639	-0.0800412	-0.0510866	1.12383e-18	4.66396e-17		0.00776608	0.00146219	0.01407	0.0157534	0.338378	0.190869
Lower Gest. Age	62		-0.160219	-0.245037	-0.0754022	0.000216141	0.00240156		-0.0201114	-0.0360988	-0.00412395	0.0136982	0.0318564		0.00322223	0.000145964	0.0062985	0.0400763	0.378876	0.0791936
Lower Gest. Age	66		0.158564	0.0750977	0.24203	0.000198948	0.00240156		-0.0489762	-0.065145	-0.0328075	3.18844e-09	3.64516e-08		-0.00776586	-0.0125892	-0.00294248	0.00160151	0.0800753	-0.190863
Lower Gest. Age	72		-0.207253	-0.288872	-0.125634	6.75317e-07	3.37659e-05		0.0183931	0.00177548	0.0350108	0.0300661	0.0639705		-0.00381202	-0.00756754	-5.65066e-05	0.0466511	0.378876	-0.0936891
Lower Gest. Age	79		-0.197223	-0.276754	-0.117693	1.2191e-06	4.06366e-05		-0.0238389	-0.040885	-0.00679279	0.00614071	0.0161598		0.00470159	0.000843488	0.0085597	0.0169189	0.338378	0.115552
Lower Birth weight	9		-0.199402	-0.322689	-0.0761157	0.00153279	0.0625023		-0.0312393	-0.041829	-0.0206496	8.03097e-09	8.9233e-08		0.00622919	0.00183866	0.0106197	0.00542322	0.271161	0.138202
Lower Birth weight	35		0.14184	0.0459623	0.237718	0.00375014	0.0625023		0.0376308	0.0240046	0.051257	6.61094e-08	6.00995e-07		0.00533756	0.00124616	0.00942895	0.01056	0.351998	0.11842
Lower Birth weight	39		-0.147138	-0.240985	-0.0532922	0.00212953	0.0625023		-0.0284012	-0.0423529	-0.0144495	6.72255e-05	0.00025856		0.00417891	0.000816	0.00754182	0.0148695	0.371736	0.0927139
Lower Birth weight	45		0.173114	0.0825569	0.263671	0.000181373	0.0181373		0.0446336	0.0302246	0.0590427	1.40611e-09	1.96202e-08		0.00772669	0.00297897	0.0124744	0.00142396	0.142396	0.171426
Lower Birth weight	53		-0.115211	-0.201145	-0.0292772	0.00861284	0.0912975		0.0321157	0.0168823	0.0473492	3.66608e-05	0.00016664		-0.00370008	-0.00696939	-0.000430782	0.0265398	0.530797	-0.0820906
Lower Birth weight	71		-0.105725	-0.185185	-0.0262642	0.00912975	0.0912975		-0.0250617	-0.0415584	-0.0085651	0.00291701	0.00833432		0.00264965	3.5054e-06	0.00529579	0.0496973	0.648901	0.0587855
PC nth Methylation PC
PC R2 Methylation variance explained by PC
α Change in PC in SD per 1SD higher risk factor adjusted for ADHD PGS, child age at assessment, sex, maternal education, maternal age, national origin, cell proportions, cohort, methylation sample plate and array
β Change in ADHD in SD per 1 score higher methylation PC adjusted for ADHD PGS, child age at assessment, sex, maternal education, maternal age, national origin, cell proportions, cohort, methylation sample plate and array
α*β Change in ADHD in SD per 1SD higher risk factor mediated by the methylation PC
q FDR-adjust p-value
% med. proportion mediated
NA No PC had nominally significant mediation effects for pre-pregnancy BMI

### Sheet: Table S5 ADHD pathways
Table S5: ADHD Pathways
GO Biological Process							KEGG
Term	Description	N	DE	P.DE	FDR		Term	Description	N	DE	P.DE	FDR
GO:0097485	neuron projection guidance	232	166	5.52634e-05	0.493954		hsa04820	Cytoskeleton in muscle cells	225	147	0.00053433	0.197168
GO:0007411	axon guidance	231	165	6.60897e-05	0.493954		hsa04148	Efferocytosis	153	102	0.00152124	0.280668
GO:0051962	positive regulation of nervous system development	272	182	0.000389054	0.656398		hsa04360	Axon guidance	175	120	0.00423663	0.420029
GO:0030902	hindbrain development	155	108	0.000437834	0.656398		hsa05221	Acute myeloid leukemia	63	46	0.00455316	0.420029
GO:0050919	negative chemotaxis	45	37	0.000858227	0.801798		hsa04340	Hedgehog signaling pathway	55	40	0.0123231	0.767179
Enrichment tests fo GO biological processes and KEGG pathways. Enrichment of nominally significant (p<0.05) ADHD associated DNA methylation sites (n=19,841)
PC nth Methylation PC
PC R2 Methylation variance explained by PC
n total number of genes in the pathway
DE differentially methylated genes
q FDR-adjust p-value

### Sheet: Table S6 GFI1 Replication
Table S6: Replication of mediation of prenatal smoking on ADHD via GFI1 DNAm sites
CpG	Chr	BP		α	SE	p		β	SE	p		α*β	SE	p
cg12876356	1	92946825		-0.190776	0.0165743	1.17045e-30		-0.000379734	0.0190945	0.984133		0.00114963	0.0578075	0.984133
cg18146737	1	92946700		-0.300394	0.0254618	4.00572e-32		-0.00151714	0.0125648	0.903893		0.00723191	0.0599004	0.903903
Chr Chromosome
BP Basepair position
α Change in DNAm M-values per 1SD higher risk factor adjusted for ADHD PGS, child age at assessment, sex, maternal education, maternal age, national origin, cell proportions, cohort, methylation sample plate and array
β Change in ADHD in SD per 1 unit higher DNAm M-values adjusted for ADHD PGS, child age at assessment, sex, maternal education, maternal age, national origin, cell proportions, cohort, methylation sample plate and array
α*β Change in ADHD in SD per 1SD higher risk factor mediated by the methylation PC
